# A Genomic Analysis of Usher Syndrome: Population-Scale Prevalence and Therapeutic Targets

**DOI:** 10.1101/2025.02.27.25323008

**Authors:** Shelby E. Redfield, Stephanie A. Mauriac, Gwenaëlle S. Géléoc, A. Eliot Shearer

**Affiliations:** Department of Otolaryngology and Communication Enhancement, Boston Children’s Hospital, Boston, MA, USA; Children’s Rare Disease Collaborative, Department of Information Technology, Boston Children’s Hospital, Boston, MA, USA

**Keywords:** Hearing loss, deafness, retinitis pigmentosa, deaf-blindness

## Abstract

Usher syndrome (USH), the most common form of deaf-blindness, displays extensive genetic, allelic, and phenotypic heterogeneity. The dual sensory impairment associated with this disorder makes Usher syndrome an important target for gene therapy, with dozens of published preclinical studies targeting multiple USH genes and using multiple gene therapy strategies. Nine genes have been conclusively linked to Usher syndrome; however, data on prevalence and contribution of specific genetic variants is lacking. Such information is essential to choosing a favorable target gene or therapeutic approach during clinical trial design. Here, we used large genomic databases to systematically evaluate the genomics of Usher syndrome. We ascertained pathogenic USH variants from three clinical databases and determined the occurrence of these pathogenic USH variants within: (1) a publicly available dataset including worldwide populations (GnomAD), (2) a cohort of 3,888 children without hearing loss, and (3) 637 children with hearing loss. Results show significant variability in the frequency of USH variants by gene and genetic ancestry. 1% of control subjects carry a pathogenic USH variant. Pathogenic variants in *USH2A* are the most prevalent, at 1 in 150 individuals (0.0062). Calculated general population prevalence for all USH subtypes is 1 in ∼29,000, indicating that 30,405 individuals in the United States and 721,769 individuals worldwide are affected. We estimate that 324 babies in the United States and 12,090 worldwide are born with Usher syndrome each year. We identify key targets for genetic therapy based on population-level prevalence including a focus on alternatives to gene replacement therapies, specifically for *USH2A*.
