## Supplemental tables for "A Genomic Analysis of Usher Syndrome: Population-Scale Prevalence and Therapeutic Targets"

### Sheet: Sheet1
									U.S. Population	337000000	census.gov (2024)
	Frequencies								Birth Rate	3596017	cdc.gov (2023)
									World Population	8000000000	census.gov (2024)
									World birth rate	134000000	census.gov (2024)
									Affected in U.S.									Ratio Affected
		Prevalence Calculation	ClinVar_USH	ClinVar_All	DVD	GnomAD LoF	HGMD			Prevalence Calculation	ClinVar_USH	ClinVar_All	DVD	GnomAD LoF	HGMD	AVERAGE			Prevalence Calculation	ClinVar_USH	ClinVar_All	DVD	GnomAD LoF	HGMD	AVERAGE
	USH1	-	8.24744e-07	1.42356e-06	6.14e-06	1.76715e-05	1.55645e-05		USH1	-	277.939	479.74	2069.18	5955.31	5245.25	2805.48		USH1	-	1.2125e+06	702463	162866	56588.2	64248.6	439733
	USH2	-	9.67488e-06	1.33638e-05	1.7315e-05	0.000244771	0.000146938		USH2	-	3260.43	4503.61	5835.16	82487.9	49518	29121		USH2	-	103360	74828.9	57753.4	4085.45	6805.61	49366.8
	USH3	-	1.38756e-07	1.58518e-07	9e-08	5.06218e-07	7.9795e-08		USH3	-	46.7609	53.4207	30.33	170.595	26.8909	65.5996		USH3	-	7.20688e+06	6.30842e+06	1.11111e+07	1.97543e+06	1.25321e+07	7.82679e+06
	ALL	6.66667e-05	1.06384e-05	1.49459e-05	2.3545e-05	0.000262949	0.000162582		ALL	22466.7	3585.13	5036.77	7934.67	88613.8	54790.1	30404.5		ALL	15000	93999.3	66907.9	42471.9	3803.02	6150.74	28735.9
									Births in U.S. per Year
										Prevalence Calculation	ClinVar_USH	ClinVar_All	DVD	GnomAD LoF	HGMD	AVERAGE				42666.6
									USH1	-	2.96579	5.11915	22.0795	63.5471	55.9703	29.9364
									USH2	-	34.791	48.0566	62.265	880.201	528.39	310.741
									USH3	-	0.49897	0.570035	0.323642	1.82037	0.286944	0.699992
									ALL	239.734	38.2558	53.7457	84.6682	945.569	584.648	324.437
									Affected Worldwide
										Prevalence Calculation	ClinVar_USH	ClinVar_All	DVD	GnomAD LoF	HGMD	AVERAGE
									USH1	-	6597.95	11388.5	49120	141372	124516	66599
									USH2	-	77399	106911	138520	1.95817e+06	1.1755e+06	691300
									USH3	-	1110.05	1268.15	720	4049.74	638.36	1557.26
									ALL	533333	85107	119567	188360	2.10359e+06	1.30066e+06	721769
									Births Worldwide
										Prevalence Calculation	ClinVar_USH	ClinVar_All	DVD	GnomAD LoF	HGMD	AVERAGE
									USH1	-	110.516	190.757	822.76	2367.99	2085.65	1115.53
									USH2	-	1296.43	1790.75	2320.21	32799.3	19689.7	11579.3
									USH3	-	18.5933	21.2415	12.06	67.8332	10.6925	26.0841
									ALL	8933.33	1425.54	2002.75	3155.03	35235.2	21786	12089.6

### Sheet: Sheet2
Supplemental Table 6. P/LP Variants identified in each database.
				DATABASE
				ClinVar_USH		DVD_All		ClinVar_All		HGMD_All		GnomAD_LoF
		LOCUS	GENE	n P/LP Variants	MAF Sum	n P/LP Variants	MAF Sum	n P/LP Variants	MAF Sum	n P/LP Variants	MAF Sum	n P/LP Variants	MAF Sum
	USH1	USH1B	MYO7A	276	0.0017	443	0.0042	714	0.00210261	404	0.00408055	1705	0.00805467
		USH1C	USH1C	58	0.0002184	60	0.0009	143	0.000285323	51	0.00085619	201	0.00097621
		USH1D	CDH23	62	0.0004752	187	0.0023	562	0.00100712	422	0.00630441	509	0.00148761
		USH1F	PCDH15	172	0.0003665	134	0.0009	386	0.000415983	124	0.00176414	589	0.00162232
		USH1G	USH1G	22	3.377e-05	22	0.0001	47	6.74121e-05	38	0.00142	85	0.00010276
	USH2	USH2A	USH2A	261	0.006212	918	0.0082	1720	0.00727274	1559	0.0241	1720	0.0312684
		USH2C	ADGRV1 (GPR98)	92	0.0003324	173	0.0009	528	0.000747967	209	0.00139489	864	0.00115887
		USH2D	WHRN	8	8.93e-06	11	0.0011	39	5.55276e-05	25	0.00223496	130	0.00017839
	USH3	USH3A	CLRN1	31	0.000745	47	0.0006	81	0.000796287	45	0.00056496	57	0.00142298
		TOTAL	All USH Genes	982	0.0100922	1995	0.0192	4220	0.012751	2877	0.0427201	5860	0.0462722
Supplemental Table 2. Ratio affected. Values are 1 per X.
		Prevalence Calculation	ClinVar_USH	ClinVar_All	DVD	GnomAD LoF	HGMD	AVERAGE
	USH1	-	1.2125e+06	702463	162866	56588.2	64248.6	439733
	USH2	-	103360	74828.9	57753.4	4085.45	6805.61	49366.8
	USH3	-	7.20688e+06	6.30842e+06	1.11111e+07	1.97543e+06	1.25321e+07	7.82679e+06
	ALL	15000	93999.3	66907.9	42471.9	3803.02	6150.74	28735.9
Supplemental Table 3. Calculated Affected in U.S.A.
		Prevalence Calculation	ClinVar_USH	ClinVar_All	DVD	GnomAD LoF	HGMD	AVERAGE
	USH1	-	277.939	479.74	2069.18	5955.31	5245.25	2805.48
	USH2	-	3260.43	4503.61	5835.16	82487.9	49518	29121
	USH3	-	46.7609	53.4207	30.33	170.595	26.8909	65.5996
	ALL	22466.7	3585.13	5036.77	7934.67	88613.8	54790.1	30404.5
Supplemental Table 4. Calculated Births/Year in U.S.A.
		Prevalence Calculation	ClinVar_USH	ClinVar_All	DVD	GnomAD LoF	HGMD	AVERAGE
	USH1	-	2.96579	5.11915	22.0795	63.5471	55.9703	29.9364
	USH2	-	34.791	48.0566	62.265	880.201	528.39	310.741
	USH3	-	0.49897	0.570035	0.323642	1.82037	0.286944	0.699992
	ALL	239.734	38.2558	53.7457	84.6682	945.569	584.648	324.437
Supplemental Table 5. Calculated Affected in Worldwide
		Prevalence Calculation	ClinVar_USH	ClinVar_All	DVD	GnomAD LoF	HGMD	AVERAGE
	USH1	-	6597.95	11388.5	49120	141372	124516	66599
	USH2	-	77399	106911	138520	1.95817e+06	1.1755e+06	691300
	USH3	-	1110.05	1268.15	720	4049.74	638.36	1557.26
	ALL	533333	85107	119567	188360	2.10359e+06	1.30066e+06	721769
Supplemental Table 6. Calculated Births/Year Worldwide
		Prevalence Calculation	ClinVar_USH	ClinVar_All	DVD	GnomAD LoF	HGMD	AVERAGE
	USH1	-	110.516	190.757	822.76	2367.99	2085.65	1115.53
	USH2	-	1296.43	1790.75	2320.21	32799.3	19689.7	11579.3
	USH3	-	18.5933	21.2415	12.06	67.8332	10.6925	26.0841
	ALL	8933.33	1425.54	2002.75	3155.03	35235.2	21786	12089.6
